# Normal feeding movements expressed by dimensionality reduction of whole-body joint motions using principal component analysis

**DOI:** 10.1101/2024.09.14.24313686

**Authors:** Jun Nakatake, Shigeaki Miyazaki, Hideki Arakawa, Etsuo Chosa

## Abstract

**Background:** Understanding elementary feeding movements and postures is essential for improving assessment and intervention strategies in occupational therapy, particularly for individuals with eating difficulties, and for educating caregivers and students. However, the current assessment tools lack precision in evaluating complex feeding movements and often rely on subjective judgments rather than objective measures. We aimed to determine elementary movements and postures corresponding to different feeding phases using principal component analysis (PCA).

**Methods:** This cross-sectional observational study was conducted at a Local National University Hospital and included 45 healthy, right-handed adult volunteers (23 men and 22 women) aged 20–39 years (mean age, 27.3 years), with no neurological or musculoskeletal impairments. Movements during yogurt feeding using a spoon were captured with a three-dimensional inertial sensor motion capture system. Principal components (PCs) and their scores were derived from PCA of whole-body joint motion data across four feeding phases. PC scores were compared between phases using Friedman’s and post-hoc tests.

**Results:** The primary PC, representing whole-body movement, accounted for 50.0% of the variance; the second PC, associated with hand direction changes, accounted for 13.7%. The cumulative variance of the first six PCs was 87.4%, including individual body-part movements and fixations or combinations of these. Significant differences existed between feeding phases, particularly in the reaching and transport phases, which showed greater whole-body movement than that during the spooning and mouth phases. Hand direction changes were more prominent during the spooning phase than during the mouth phase.

**Conclusions:** PCA helped determine key elementary movements and their corresponding feeding phases, which can be used to assess patients with feeding difficulties and guide occupational therapy interventions.
