## Supplementary material for "Normal feeding movements expressed by dimensionality reduction of whole-body joint motions using principal component analysis": Table S1

### Sheet: Sheet1
Table S1. Perfomance time analyzed using principal component analysis
Subject	Feeding phase	Performance time (second)
1	Reaching	1.58333
2	Reaching	4.275
3	Reaching	1.85833
4	Reaching	4.01667
5	Reaching	3.225
6	Reaching	2.775
7	Reaching	0.991667
8	Reaching	5.28333
9	Reaching	3.05833
10	Reaching	4.925
11	Reaching	1.80833
12	Reaching	1.28333
13	Reaching	0.9
14	Reaching	3.40833
15	Reaching	1.475
16	Reaching	1.29167
17	Reaching	1.95
18	Reaching	0.891667
19	Reaching	2.13333
20	Reaching	2.28333
21	Reaching	1.94167
22	Reaching	2.24167
23	Reaching	2.55
24	Reaching	5.43333
25	Reaching	3.18333
26	Reaching	3.73333
27	Reaching	3.43333
28	Reaching	1.56667
29	Reaching	1.425
30	Reaching	3.425
31	Reaching	2.95833
32	Reaching	3.05833
33	Reaching	1.04167
34	Reaching	3.00833
35	Reaching	1.63333
36	Reaching	3.66667
37	Reaching	3.73333
38	Reaching	2.89167
39	Reaching	3.19167
40	Reaching	1.15
41	Reaching	4.775
42	Reaching	6.61667
43	Reaching	4.70833
44	Reaching	1.88333
45	Reaching	2.35
1	Spooning	1.80833
2	Spooning	0.858333
3	Spooning	1.61667
4	Spooning	1.69167
5	Spooning	1.31667
6	Spooning	1.68333
7	Spooning	1.475
8	Spooning	1.5
9	Spooning	1.275
10	Spooning	1.03333
11	Spooning	1.25833
12	Spooning	1.05
13	Spooning	1.35
14	Spooning	1.33333
15	Spooning	1.3
16	Spooning	1.89167
17	Spooning	0.691667
18	Spooning	1.025
19	Spooning	0.908333
20	Spooning	1.80833
21	Spooning	1.30833
22	Spooning	2.19167
23	Spooning	1.48333
24	Spooning	1.3
25	Spooning	0.675
26	Spooning	1.5
27	Spooning	0.725
28	Spooning	1.66667
29	Spooning	1.20833
30	Spooning	1.68333
31	Spooning	0.766667
32	Spooning	0.85
33	Spooning	0.6
34	Spooning	1.025
35	Spooning	2.29167
36	Spooning	1.375
37	Spooning	1.03333
38	Spooning	1.03333
39	Spooning	0.716667
40	Spooning	1.75833
41	Spooning	1.30833
42	Spooning	1.99167
43	Spooning	0.775
44	Spooning	1.5
45	Spooning	1.49167
1	Transport	1.11667
2	Transport	0.708333
3	Transport	1.275
4	Transport	1.675
5	Transport	1.25
6	Transport	1.34167
7	Transport	0.816667
8	Transport	1.00833
9	Transport	1.09167
10	Transport	1.39167
11	Transport	1.175
12	Transport	0.741667
13	Transport	1.25
14	Transport	0.95
15	Transport	0.966667
16	Transport	1.14167
17	Transport	0.716667
18	Transport	0.725
19	Transport	0.458333
20	Transport	1.325
21	Transport	1.21667
22	Transport	1.24167
23	Transport	1.50833
24	Transport	0.916667
25	Transport	0.966667
26	Transport	0.733333
27	Transport	0.841667
28	Transport	1.09167
29	Transport	1.20833
30	Transport	1.08333
31	Transport	0.658333
32	Transport	0.891667
33	Transport	0.533333
34	Transport	0.975
35	Transport	0.65
36	Transport	1.08333
37	Transport	0.991667
38	Transport	0.575
39	Transport	1.69167
40	Transport	0.775
41	Transport	1.55833
42	Transport	1.19167
43	Transport	0.908333
44	Transport	1.25833
45	Transport	1.33333
1	Mouth	1.08333
2	Mouth	0.65
3	Mouth	0.683333
4	Mouth	0.883333
5	Mouth	0.791667
6	Mouth	1.19167
7	Mouth	1.075
8	Mouth	1.13333
9	Mouth	0.541667
10	Mouth	1.71667
11	Mouth	0.958333
12	Mouth	0.775
13	Mouth	0.591667
14	Mouth	0.825
15	Mouth	0.675
16	Mouth	0.716667
17	Mouth	0.65
18	Mouth	0.55
19	Mouth	0.416667
20	Mouth	0.716667
21	Mouth	0.883333
22	Mouth	1.19167
23	Mouth	0.708333
24	Mouth	0.933333
25	Mouth	0.691667
26	Mouth	0.783333
27	Mouth	0.716667
28	Mouth	0.941667
29	Mouth	0.783333
30	Mouth	1.2
31	Mouth	0.591667
32	Mouth	0.783333
33	Mouth	0.55
34	Mouth	0.891667
35	Mouth	0.6
36	Mouth	0.65
37	Mouth	0.725
38	Mouth	0.675
39	Mouth	0.65
40	Mouth	0.766667
41	Mouth	1.8
42	Mouth	0.933333
43	Mouth	0.65
44	Mouth	1.025
45	Mouth	1.00833
