## Supplementary material for "Normal feeding movements expressed by dimensionality reduction of whole-body joint motions using principal component analysis": Table S2

### Sheet: Sheet1
Table S2. PC score for each feeding phase
Feeding phase	PC 1	PC 2	PC 3	PC 4	PC 5	PC 6
Reaching	2.6 (1.8, 4.2)	0.8 (0.1, 1.2)	0.3 (-0.5, 1)	-0.2 (-0.6, 0.5)	-0.5 (-0.9, 0.4)	-0.2 (-0.6, 0.5)
Spooning	-1.8 (-2.2, -1.2)	1.2 (0.6, 1.8)	0.2 (0, 0.5)	-0.1 (-0.3, 0.2)	0 (-0.3, 0.4)	0.2 (-0.1, 0.3)
Transport	0.7 (-0.1, 1.8)	-1.1 (-1.8, -0.8)	0.4 (-0.1, 0.7)	-0.8 (-1.1, -0.1)	0.2 (-0.4, 0.4)	-0.2 (-0.8, 0.9)
Mouth	-2.1 (-2.4, -1.8)	-0.6 (-0.8, -0.3)	-0.3 (-0.5, -0.1)	0.6 (0.5, 0.7)	0 (-0.1, 0.1)	-0.1 (-0.2, 0.1)
