## Supplementary material for "Normal feeding movements expressed by dimensionality reduction of whole-body joint motions using principal component analysis": Table S3

### Sheet: Sheet1
Table S3. Post-hoc comparison of PC scores between feeding phases
PC	Feeding phase	vs	Feeding phase	z	p	Effect size r
1	Reaching	vs	Spooning	-5.841	<.0001	-0.615695
		vs	Transport	-5.796	<.0001	-0.610952
		vs	Mouth	-5.841	<.0001	-0.615695
	Spooning	vs	Transport	-5.841	<.0001	-0.615695
		vs	Mouth	-3.46	0.000540909	-0.364716
	Transporting	vs	Mouth	-5.841	<.0001	-0.615695
2	Reaching	vs	Spooning	-3.121	0.00180233	-0.328982
		vs	Transport	-5.841	<.0001	-0.615695
		vs	Mouth	-5.548	<.0001	-0.584811
	Spooning	vs	Transport	-5.841	<.0001	-0.615695
		vs	Mouth	-5.841	<.0001	-0.615695
	Transporting	vs	Mouth	-4.893	<.0001	-0.515767
3	Reaching	vs	Spooning	-0.096	0.923565	-0.0101193
		vs	Transport	-0.344	0.730643	-0.0362608
		vs	Mouth	-2.715	0.00663446	-0.286186
	Spooning	vs	Transport	-0.13	0.896719	-0.0137032
		vs	Mouth	-5.458	<.0001	-0.575324
	Transporting	vs	Mouth	-3.11	0.00187264	-0.327823
4	Reaching	vs	Spooning	-0.062	0.950498	-0.00653537
		vs	Transport	-5.198	<.0001	-0.547917
		vs	Mouth	-2.839	0.00452808	-0.299257
	Spooning	vs	Transport	-4.047	5.19698e-05	-0.426591
		vs	Mouth	-5.582	<.0001	-0.588394
	Transporting	vs	Mouth	-5.604	<.0001	-0.590713
5	Reaching	vs	Spooning	-3.313	0.000923352	-0.349221
		vs	Transport	-3.335	0.000851549	-0.35154
		vs	Mouth	-2.444	0.0145353	-0.25762
	Spooning	vs	Transport	-0.299	0.764848	-0.0315174
		vs	Mouth	-0.751	0.45288	-0.0791624
	Transporting	vs	Mouth	-1.191	0.233718	-0.125542
